# An ultra-sensitive bacterial pathogen and antimicrobial resistance diagnosis workflow using Oxford Nanopore adaptive sampling sequencing method

**DOI:** 10.1101/2022.07.03.22277093

**Authors:** Hang Cheng, Yuhong Sun, Qing Yang, Minggui Deng, Zhijian Yu, Lei Liu, Liang Yang, Yu Xia

## Abstract

Metagenomic sequencing analysis has been implemented as an alternative approach for pathogen diagnosis in recent years, which is independent on cultivation and able to identify all potential antibiotic resistant genes. However, current metagenomic sequencing analysis methods have to deal with low amounts of prokaryotic DNA and high amounts of host DNA in clinical samples, which significantly decrease the overall microbial detection resolution. The recently released nanopore adaptive sampling (NAS) technology facilitates immediate mapping of individual nucleotides to a given reference as each molecule is sequenced. User-defined thresholds allow for the retention or rejection of specific molecules, informed by the real-time reference mapping results, as they are physically passing through a given sequencing nanopore. We developed a metagenomics workflow for ultra-sensitive diagnosis of bacterial pathogens and antibiotic resistance genes (ARGs) from clinic samples, which is based on the efficient selective ‘human host depletion’ NAS sequencing, real-time species identification and species-specific resistance gene prediction. Our method increased microbial sequence yield at least 8-fold in all 11 sequenced clinical Bronchoalveolar Lavage Fluid (BALF) samples (4.5h from sample to result), displayed 100% sensitivity and specificity for pathogen detection compared with cultivation method, and accurately detected antibiotic resistance genes at species level.
