## Supplementary Table 2. Detailed information of metagenomics data from 11 BALF samples for "An ultra-sensitive bacterial pathogen and antimicrobial resistance diagnosis workflow using Oxford Nanopore adaptive sampling sequencing method"

### Sheet: Sheet1
Supplementary Table 2 Detailed information of metagenomics data from 11 BALF samples
Sample ID	Nanorpore																						Illumina
	Raw data			Rejected data									Accepeted data									Ratio of microbial reads(%)*	Raw data			Clean data			Ratio of microbial reads(%)
	Data(MB)	Number of reads	Average length(bp)	Data(MB)	Number of reads	Average length(bp)	Human_mapped data			Human_unmapped data			Data(MB)	Number of reads	Average length(bp)	Human_mapped data			Human_unmapped data				Data(Mb)	Number of reads	Average length(bp)	Data(Mb)	Number of reads	Average length(bp)
							Data(MB)	Number of reads	Average length(bp)	Data(MB)	Number of reads	Average length(bp)				Data(MB)	Number of reads	Average length(bp)	Data(MB)	Number of reads	Average length(bp)
Mock	5185.75	2491811	2182.2	/	/	/	/	/	/	/	/	/	/	/	/	/	/	/	/	/	/	/	/	/	/	/	/	/	/
Mock_normal	3142.12	678488	4856	/	/	/	/	/	/	/	/	/	/	/	/	2814.55	617495	4779.4	327.58	60993	5631.7	10.4254	/	/	/	/	/	/	/
Mock_adaptive	2043.63	1813323	1181.8	874.126	1548323	592	869.908	1543093	591.1	4.21865	5230	845.8	1169.5	265000	4627.6	286.874	101719	2957.3	882.627	163281	5668.2	43.1892	/	/	/	/	/	/	/
B1	7976.31	3726621	2244.3	/	/	/	/	/	/	/	/	/	/	/	/	/	/	/	/	/	/	/	47066.75	329,020,435	150	3276.8	9,400,059	147	2.75736
B1_normal	6641.15	960134	7252.9	/	/	/	/	/	/	/	/	/	/	/	/	6615.51	952687	7281.4	25.643	7447	3610.7	0.386123	/	/	/	/	/	/	/
B1_adaptive	1335.16	2766487	506.1	1102.34	2707118	427	1091.87	2688500	425.9	10.4632	18618	589.3	232.82	59369	4112.1	13.2621	6919	2009.9	219.558	52450	4389.4	16.4443	/	/	/	/	/	/	/
B2	1088.24	1514519	753.4	740.377	1421176	546.3	737.435	1416932	545.7	2.94215	4243	727.1	347.867	93343	3907.8	67.6572	22220	3192.8	280.203	71075	4133.9	25.7482	16816.41	117,555,219	150	678.3	1,948,598	147	1.62591
B3	1223.16	2125289	603.5	1060.96	2045524	543.9	1055.89	2038125	543.2	5.06998	7399	718.5	162.201	79765	2132.3	100.084	46727	2245.9	62.11	32975	1975	5.07783	20226.26	141,391,820	150	50.3	146,833	144.3	0.0984233
B4	909.037	1472804	647.2	714.866	1379519	543.4	711.468	1374304	542.8	3.39796	5214	683.4	194.171	93285	2182.6	72.1171	44429	1702	122.049	48819	2621.5	13.4262	15591.65	108,993,553	150	79.3	231,520	144.3	0.204185
B5	690.063	1076139	672.4	451.484	933586	507.1	449.086	929239	506.8	2.39789	4346	578.5	238.578	142553	1754.9	57.0548	62075	963.8	181.52	80455	2365.8	26.3049	19539.09	136,588,142	150	660.4	190,3295	146.7	1.36046
B6	650.75	1017450	670.7	502.427	967770	544.4	500.181	964476	543.8	2.24659	3293	715.4	148.323	49680	3130.6	43.2045	19238	2354.9	105.115	30417	3623.7	16.1529	14447.08	100,992,401	150	425.7	1,228,047	146.5	1.18409
B7	1723.78	2774637	651.4	1428.45	2688069	557.2	1422.91	2680048	556.7	5.54387	8020	724.8	295.334	86568	3577.3	148.887	42076	3710.4	146.441	44444	3455	8.4953	15024.20	105,026,745	150	343.9	992,715	146.3	0.921577
B8	447.617	558266	840.7	268.371	502023	560.5	267.288	500470	560	1.08235	1553	730.8	179.246	56243	3341.8	63.2111	5858	11314.7	116.034	50378	2415.2	25.9226	15205.41	106,293,534	150	195.0	563,706	146.1	0.516222
B9	501.363	689025	763	348.353	649587	562.3	347.003	647776	561.7	1.34924	1811	781.2	153.01	39438	4068.2	55.6323	7522	7755.2	97.3772	31911	3199.8	19.4225	15182.16	106,130,962	150	245.3	710,092	145.8	0.649278
B10	942.73	1613152	612.8	808.478	1566017	541.3	804.97	1560824	540.8	3.51	5,191	708.7	134.25	47135	2986.6	99.5182	30471	3424.6	34.7295	16633	2189.4	3.68393	15206.66	106,302,288	150	138.3	402,196	145	0.365561
B11	1063.8	1809040	616.6	932.082	1764658	553.9	928.07	1758859	553.3	4.01167	5799	725.4	131.714	44382	3111.9	94.6363	30840	3217.7	37.0733	13510	2877.4	3.48501	15748.87	110,092,574	150	141.3	409,827	145.5	0.36042
